# Large-scale audiometric phenotyping identifies distinct genes and pathways involved in hearing loss subtypes

**DOI:** 10.1101/2025.01.14.24318673

**Authors:** Samah Ahmed, Kenneth I. Vaden, Darren Leitao, Judy R. Dubno, Britt I. Drögemöller

## Abstract

Age-related hearing loss affects one-third of the population over 65 years. However, the diverse pathologies underlying these heterogenous phenotypes complicate genetic studies. To overcome challenges associated with accurate phenotyping for older adults with hearing loss, we applied computational phenotyping approaches based on audiometrically measured hearing loss. This novel phenotyping strategy uncovered distinct genetic variants associated with sensory and metabolic hearing loss. Sex-stratified analyses of these sexually dimorphic hearing loss phenotypes revealed a novel locus of relevance to sensory hearing loss in males, but not females. Enrichment analyses revealed that genes involved in frontotemporal dementia were implicated in metabolic hearing loss, while genes relating to sensory processing of sound by hair cells were implicated in sensory hearing loss. Our study has enhanced our understanding of these two distinct hearing loss phenotypes, representing the first step in the development of more precise treatments for these pathologically distinct hearing loss phenotypes.
