## Supplemental Table 2 for "Large-scale audiometric phenotyping identifies distinct genes and pathways involved in hearing loss subtypes"

### Sheet: Sheet1
Variants mapped to Mendelian deafness genes
Chromosome	Position (hg38)	Allele 1	Allele 2	Variant consequence	PHRED score	P value - metabolic	P value - sensory	Gene
1	165129063	A	G	intergenic	0.276	0.0005379	0.6	LMX1A
1	165129264	C	T	intergenic	0.382	0.0006073	0.4984	LMX1A
1	165129649	T	C	intergenic	2.995	0.0008203	0.09334	LMX1A
1	165129731	G	A	intergenic	0.693	0.0005774	0.5881	LMX1A
1	165145347	A	C	intergenic	0.526	0.0002542	0.4827	LMX1A
1	6467901	A	G	downstream	0.219	0.0004661	7.979e-05	ESPN
1	6469787	A	G	downstream	2.148	9.07e-05	0.0004788	ESPN
1	6470011	G	A	downstream	6.244	0.0006351	9.839e-05	ESPN
1	6489540	C	T	intron	3.237	0.0005662	0.0003949	ESPN
1	6489540	C	T	downstream	3.237	0.0005662	0.0003949	ESPN
1	6489540	C	T	upstream	3.237	0.0005662	0.0003949	ESPN
1	6489540	C	T	regulatory	3.237	0.0005662	0.0003949	ESPN
1	6499159	C	A	intron	3.767	0.0002747	0.0001962	ESPN
1	6499159	C	A	downstream	3.767	0.0002747	0.0001962	ESPN
1	6503911	G	A	intron,non_coding	21.3	0.0007208	0.0007375	ESPN
1	6503911	G	A	intron	21.3	0.0007208	0.0007375	ESPN
1	215898112	C	CT	intron	10.79	0.06731	0.0005624	USH2A
1	215898459	T	G	intron	0.858	0.06067	0.0004825	USH2A
1	215898849	C	T	intron	12.04	0.07149	0.0005631	USH2A
1	215900156	C	T	intron	0.143	0.06455	0.0005082	USH2A
1	215900894	C	A	intron	1.359	0.06333	0.0008483	USH2A
1	215901066	C	CA	intron	2.366	0.07155	0.0009314	USH2A
1	215916421	T	C	intron	18.07	0.08705	0.0008528	USH2A
1	215921039	G	A	intron	3.001	0.09078	0.0006797	USH2A
1	215921148	C	G	intron	4.89	0.07886	0.0005936	USH2A
1	215927525	G	A	intron	5.616	0.1191	0.0008843	USH2A
1	215928483	C	T	intron	0.314	0.1101	0.0008146	USH2A
1	216062704	G	T	intron,non_coding	0.992	0.05349	0.0004777	USH2A
1	216062704	G	T	intron	0.992	0.05349	0.0004777	USH2A
1	216178258	A	G	intron	0.283	0.002542	0.0005121	USH2A
1	22030121	G	A	intron,splice_polypyrimidine_tract	1.683	0.01178	0.0007374	USP48
1	22030121	G	A	regulatory	1.683	0.01178	0.0007374	USP48
1	22030121	G	A	regulatory	1.683	0.01178	0.0007374	USP48
1	22132518	A	G	intergenic	0.982	0.25	0.0009749	USP48
1	64303650	G	A	intron	0.684	0.001888	0.0006057	ROR1
1	6436044	A	G	intronic	6.01	0.004707	5.21e-05	ESPN
1	6436102	C	T	intronic	0.534	0.006584	9.76e-05	ESPN
1	6439042	A	G	intronic	1.604	0.01092	9.99e-05	ESPN
1	6451979	C	G	regulatory,upstream	2.718	0.01393	0.0008661	ESPN
1	6453623	T	C	regulatory,5_prime_UTR,non_coding_exon	7.922	0.01863	0.0009039	ESPN
1	6453744	A	C	regulatory,non_coding_exon,5_prime_UTR	3.097	0.02323	0.0009203	ESPN
1	6458498	A	C	regulatory,upstream,downstream	4.547	0.01016	0.0001208	ESPN
1	6461089	G	A	intergenic	2.934	0.001171	0.0001367	ESPN
1	6461740	G	A	regulatory,intergenic	1.084	0.01002	0.0001328	ESPN
1	6464534	C	G	regulatory,intergenic	1.647	0.01039	6.64e-05	ESPN
1	6467901	A	G	intergenic	0.219	0.0004661	7.98e-05	ESPN
1	6469787	A	G	downstream	2.148	9.068e-05	0.0004788	ESPN
1	6470011	G	A	downstream	6.244	0.0006351	9.84e-05	ESPN
1	6470955	C	T	downstream	0.259	0.005397	4.19e-05	ESPN
1	6476286	C	T	3_prime_UTR	6.385	0.004542	3.94e-05	ESPN
1	6476492	G	C	3_prime_UTR	1.04	0.005577	4.09e-05	ESPN
1	6477662	T	A	3_prime_UTR	0.455	0.005829	5.53e-05	ESPN
1	6479925	T	A	regulatory,upstream,5_prime_UTR	10.17	0.005579	4.98e-05	ESPN
1	6481906	C	CT	NA	NA	0.005061	4.57e-05	ESPN
1	6482916	T	G	upstream	12.03	0.005995	6.82e-05	ESPN
1	6483705	G	A	regulatory,upstream	7.206	0.005565	4.65e-05	ESPN
1	6484675	A	C	regulatory,upstream	7.074	0.005402	4.04e-05	ESPN
1	6484685	A	G	regulatory,upstream	7.067	0.004059	3.46e-05	ESPN
1	6484789	C	T	regulatory,upstream	5.659	0.005271	3.59e-05	ESPN
1	6485992	C	G	downstream	9.099	0.004539	3.67e-05	ESPN
1	6485992	C	G	intron	9.099	0.004539	3.67e-05	ESPN
1	6485992	C	G	upstream	9.099	0.004539	3.67e-05	ESPN
1	6486012	C	T	intron	3.698	0.004539	3.67e-05	ESPN
1	6486012	C	T	upstream	3.698	0.004539	3.67e-05	ESPN
1	6486012	C	T	downstream	3.698	0.004539	3.67e-05	ESPN
1	6486012	C	T	regulatory	3.698	0.004539	3.67e-05	ESPN
1	6486225	T	C	upstream	5.295	0.002741	2.5e-05	ESPN
1	6486225	T	C	regulatory	5.295	0.002741	2.5e-05	ESPN
1	6486225	T	C	intron	5.295	0.002741	2.5e-05	ESPN
1	6486225	T	C	downstream	5.295	0.002741	2.5e-05	ESPN
1	6486464	A	G	upstream	3.227	0.004539	3.67e-05	ESPN
1	6486464	A	G	downstream	3.227	0.004539	3.67e-05	ESPN
1	6486464	A	G	intron	3.227	0.004539	3.67e-05	ESPN
1	6486464	A	G	regulatory	3.227	0.004539	3.67e-05	ESPN
1	6486843	A	G	intron	4.917	0.008188	0.000103	ESPN
1	6486843	A	G	upstream	4.917	0.008188	0.000103	ESPN
1	6486843	A	G	downstream	4.917	0.008188	0.000103	ESPN
1	6487226	T	C	downstream	3.647	0.008929	0.0001016	ESPN
1	6487226	T	C	upstream	3.647	0.008929	0.0001016	ESPN
1	6487226	T	C	intron	3.647	0.008929	0.0001016	ESPN
1	6487226	T	C	regulatory	3.647	0.008929	0.0001016	ESPN
1	6487275	C	A	intron	1.214	0.009404	0.0001111	ESPN
1	6487275	C	A	downstream	1.214	0.009404	0.0001111	ESPN
1	6487275	C	A	regulatory	1.214	0.009404	0.0001111	ESPN
1	6487275	C	A	upstream	1.214	0.009404	0.0001111	ESPN
1	6487654	T	G	intron	10.93	0.007898	9.02e-05	ESPN
1	6487654	T	G	regulatory	10.93	0.007898	9.02e-05	ESPN
1	6487654	T	G	upstream	10.93	0.007898	9.02e-05	ESPN
1	6487654	T	G	downstream	10.93	0.007898	9.02e-05	ESPN
1	6489317	G	A	intron	5.147	0.00591	0.0001349	ESPN
1	6489317	G	A	downstream	5.147	0.00591	0.0001349	ESPN
1	6489317	G	A	upstream	5.147	0.00591	0.0001349	ESPN
1	6489540	C	T	upstream	3.237	0.0005662	0.0003949	ESPN
1	6489540	C	T	intron	3.237	0.0005662	0.0003949	ESPN
1	6489540	C	T	regulatory	3.237	0.0005662	0.0003949	ESPN
1	6489540	C	T	downstream	3.237	0.0005662	0.0003949	ESPN
1	6489866	T	C	intron	1.444	0.005481	0.0001668	ESPN
1	6489866	T	C	regulatory	1.444	0.005481	0.0001668	ESPN
1	6489866	T	C	downstream	1.444	0.005481	0.0001668	ESPN
1	6490225	A	C	intron	2.007	0.005805	0.000208	ESPN
1	6490225	A	C	upstream	2.007	0.005805	0.000208	ESPN
1	6490225	A	C	regulatory	2.007	0.005805	0.000208	ESPN
1	6490437	C	G	regulatory	3.973	0.004528	0.000191	ESPN
1	6490437	C	G	intron	3.973	0.004528	0.000191	ESPN
1	6490437	C	G	upstream	3.973	0.004528	0.000191	ESPN
1	6490487	C	T	intron	3.513	0.004678	0.0002135	ESPN
1	6490487	C	T	regulatory	3.513	0.004678	0.0002135	ESPN
1	6490487	C	T	upstream	3.513	0.004678	0.0002135	ESPN
1	6490566	A	G	upstream	10.4	0.004528	0.000191	ESPN
1	6490566	A	G	regulatory	10.4	0.004528	0.000191	ESPN
1	6490566	A	G	intron	10.4	0.004528	0.000191	ESPN
1	6490592	A	G	intron	13.02	0.004528	0.000191	ESPN
1	6490592	A	G	regulatory	13.02	0.004528	0.000191	ESPN
1	6490592	A	G	upstream	13.02	0.004528	0.000191	ESPN
1	6491575	T	C	intron	1.23	0.00454	0.0002411	ESPN
1	6491575	T	C	upstream	1.23	0.00454	0.0002411	ESPN
1	6493792	T	C	intron	1.74	0.00325	0.0001641	ESPN
1	6493792	T	C	upstream	1.74	0.00325	0.0001641	ESPN
1	6494086	A	G	upstream	0.201	0.01134	0.0009952	ESPN
1	6494086	A	G	intron	0.201	0.01134	0.0009952	ESPN
1	6494399	T	C	intron	2.177	0.008092	0.0005157	ESPN
1	6494399	T	C	regulatory	2.177	0.008092	0.0005157	ESPN
1	6494399	T	C	upstream	2.177	0.008092	0.0005157	ESPN
1	6494855	C	CA	upstream	0.167	0.003333	0.0001894	ESPN
1	6494855	C	CA	intron	0.167	0.003333	0.0001894	ESPN
1	6495199	C	T	intron	5.727	0.003726	0.0001698	ESPN
1	6496365	A	G	intron	2.474	0.004522	0.00018	ESPN
1	6496365	A	G	regulatory	2.474	0.004522	0.00018	ESPN
1	6496388	C	T	regulatory	1.323	0.003726	0.0001698	ESPN
1	6496388	C	T	intron	1.323	0.003726	0.0001698	ESPN
1	6497156	A	G	intron	0.212	0.004503	0.0002149	ESPN
1	6497156	A	G	regulatory	0.212	0.004503	0.0002149	ESPN
1	6497156	A	G	regulatory	0.212	0.004503	0.0002149	ESPN
1	6497658	T	C	regulatory	5.127	0.004455	0.0001307	ESPN
1	6497658	T	C	regulatory	5.127	0.004455	0.0001307	ESPN
1	6497658	T	C	intron	5.127	0.004455	0.0001307	ESPN
1	6498162	T	G	downstream	3.911	0.002687	0.0003176	ESPN
1	6498162	T	G	intron	3.911	0.002687	0.0003176	ESPN
1	6498162	T	G	regulatory	3.911	0.002687	0.0003176	ESPN
1	6498162	T	G	regulatory	3.911	0.002687	0.0003176	ESPN
1	6498968	T	C	downstream	0.955	0.007532	0.0006853	ESPN
1	6498968	T	C	regulatory	0.955	0.007532	0.0006853	ESPN
1	6498968	T	C	intron	0.955	0.007532	0.0006853	ESPN
1	6499159	C	A	downstream	3.767	0.0002747	0.0001962	ESPN
1	6499159	C	A	intron	3.767	0.0002747	0.0001962	ESPN
1	6500547	A	G	regulatory	5.444	0.001173	8.19e-05	ESPN
1	6500547	A	G	regulatory	5.444	0.001173	8.19e-05	ESPN
1	6500547	A	G	downstream	5.444	0.001173	8.19e-05	ESPN
1	6500547	A	G	intron	5.444	0.001173	8.19e-05	ESPN
1	6501532	G	C	intron	0.284	0.0163	0.000437	ESPN
1	6501532	G	C	downstream	0.284	0.0163	0.000437	ESPN
1	6502107	C	T	intron	0.549	0.01678	0.0008663	ESPN
1	6502107	C	T	regulatory	0.549	0.01678	0.0008663	ESPN
1	6502107	C	T	downstream	0.549	0.01678	0.0008663	ESPN
1	6502818	C	CT	downstream	1.033	0.01851	0.000408	ESPN
1	6502818	C	CT	intron	1.033	0.01851	0.000408	ESPN
1	6503911	G	A	intron	21.3	0.0007208	0.0007375	ESPN
1	6503911	G	A	intron,non_coding	21.3	0.0007208	0.0007375	ESPN
1	6507225	G	C	upstream	5.518	0.005352	0.0004345	ESPN
1	6507225	G	C	regulatory	5.518	0.005352	0.0004345	ESPN
1	6507225	G	C	intron	5.518	0.005352	0.0004345	ESPN
1	6507936	C	G	regulatory	5.56	0.003545	0.0001573	ESPN
1	6507936	C	G	upstream	5.56	0.003545	0.0001573	ESPN
1	6507936	C	G	intron	5.56	0.003545	0.0001573	ESPN
1	6507936	C	G	regulatory	5.56	0.003545	0.0001573	ESPN
1	6508267	G	C	regulatory	1.669	0.007112	0.0004781	ESPN
1	6508267	G	C	regulatory	1.669	0.007112	0.0004781	ESPN
1	6508267	G	C	upstream	1.669	0.007112	0.0004781	ESPN
1	6508267	G	C	intron	1.669	0.007112	0.0004781	ESPN
1	6508872	T	C	missense	13.3	0.007226	0.000512	ESPN
1	6508872	T	C	regulatory	13.3	0.007226	0.000512	ESPN
1	6508872	T	C	regulatory	13.3	0.007226	0.000512	ESPN
1	6508872	T	C	upstream	13.3	0.007226	0.000512	ESPN
3	45622881	C	G	intron	4.533	0.0006772	0.5198	LARS2
3	10443827	C	G	synonymous	9.708	0.5114	0.000964	ATP2B2
4	144299332	A	G	intron	1.113	0.0008502	0.2953	GAB1
4	144299563	G	A	intron	0.428	0.0008502	0.2953	GAB1
4	144300518	C	T	intron	7.005	0.0008585	0.3073	GAB1
4	57783603	G	A	intron	0.851	0.0009958	0.004849	REST
4	57838148	A	G	intron	5.312	0.0009762	0.003628	REST
4	88515182	T	C	intron,non_coding	1.215	6.47e-05	0.009121	DSPP
4	57745110	C	G	intergenic	1.753	0.02561	0.000644	REST
4	57745917	T	C	intergenic	0.551	0.02837	0.0007838	REST
4	57759537	A	G	intergenic	3.367	0.02357	0.0006419	REST
4	57787000	G	T	intron	5.255	0.02175	0.000828	REST
4	57795666	A	AAATT	intron	0.835	0.01827	0.0007258	REST
4	57801705	G	A	3_prime_UTR	13.27	0.0205	0.000589	REST
4	57803034	T	G	regulatory,downstream	0.547	0.01859	0.00061	REST
4	57805659	G	A	downstream	4.828	0.02195	0.0005715	REST
4	57809363	T	C	intergenic	1.431	0.02039	0.0005343	REST
4	57811308	C	A	intergenic	7.841	0.01963	0.0004934	REST
4	57827236	TCTAA	T	NA	NA	0.02173	0.0007697	REST
5	70772293	T	C	intron	0.568	0.0008519	0.4488	BDP1
5	70772293	T	C	upstream	0.568	0.0008519	0.4488	BDP1
5	70772293	T	C	regulatory	0.568	0.0008519	0.4488	BDP1
5	70904820	T	C	intronic	2.153	0.0002596	0.3635	BDP1
5	90074101	C	T	intronic	5.733	0.0003675	0.007634	GPR98
5	118792721	G	A	intron	0.605	0.115	0.0007634	HSD17B4
5	118799117	G	A	intron	6.744	0.1306	0.0008824	HSD17B4
5	118799117	G	A	regulatory	6.744	0.1306	0.0008824	HSD17B4
5	118800314	G	A	intron	0.029	0.1417	0.0009712	HSD17B4
5	118800314	G	A	downstream	0.029	0.1417	0.0009712	HSD17B4
5	118882502	A	T	downstream	0.133	0.04515	0.0002184	HSD17B4
5	118882502	A	T	downstream	0.133	0.04515	0.0002184	HSD17B4
5	89957362	G	A	intron	0.003	0.004404	0.0007729	GPR98
5	89961325	G	T	intron	2.247	0.004574	0.0007628	GPR98
5	89961627	G	T	intron	1.525	0.004987	0.000711	GPR98
5	89961666	G	T	intron	2.16	0.006133	0.0008915	GPR98
5	89966285	A	G	intron	6.969	0.005641	0.0009114	GPR98
5	90003053	A	T	intron	0.966	0.004037	0.0004231	GPR98
5	90020923	G	T	synonymous	7.591	0.009166	0.0009842	GPR98
6	121772865	C	CAT	NA	NA	0.0006022	0.007605	GJA1
6	121775067	T	G	downstream	2.909	0.0005796	0.007863	GJA1
6	133705748	C	G	intron	1.86	0.0009601	0.2617	EYA4
6	133716549	T	C	intron	0.007	0.0009648	0.1946	EYA4
6	133731936	C	T	regulatory	15.05	0.000172	0.2462	EYA4
6	133731936	C	T	intron	15.05	0.000172	0.2462	EYA4
6	133732729	A	T	intron	0.096	0.0001595	0.2338	EYA4
6	133732729	A	T	regulatory	0.096	0.0001595	0.2338	EYA4
6	133734234	A	G	intron	0.394	0.0001628	0.2429	EYA4
6	133736034	T	A	intron	0.25	0.0001628	0.2429	EYA4
6	133737046	T	C	intron	1.241	0.0001843	0.2562	EYA4
6	133737701	G	C	intron	0.906	0.0001804	0.2442	EYA4
6	133739644	T	C	intron	0.84	0.0001628	0.2429	EYA4
6	133747420	T	C	intron	5.651	0.0001002	0.3475	EYA4
6	133747589	T	TCAAAAAC	intron	2.558	0.0001136	0.3637	EYA4
6	133747840	T	C	intron	1.335	0.0005811	0.4986	EYA4
6	133749548	T	C	intron	8.817	0.0009228	0.5078	EYA4
6	133749548	T	C	regulatory	8.817	0.0009228	0.5078	EYA4
6	133752547	A	T	downstream	0.293	0.0004808	0.5211	EYA4
6	133752547	A	T	intron	0.293	0.0004808	0.5211	EYA4
6	133752547	A	T	regulatory	0.293	0.0004808	0.5211	EYA4
6	133755595	A	G	intron	1.559	0.0009184	0.4904	EYA4
6	133755595	A	G	downstream	1.559	0.0009184	0.4904	EYA4
6	133756500	A	G	regulatory	6.179	0.0003605	0.4899	EYA4
6	133756500	A	G	intron	6.179	0.0003605	0.4899	EYA4
6	133756500	A	G	non_coding_exon	6.179	0.0003605	0.4899	EYA4
6	133756691	A	C	non_coding_exon	1.706	0.0003869	0.4768	EYA4
6	133756691	A	C	intron	1.706	0.0003869	0.4768	EYA4
6	133756691	A	C	regulatory	1.706	0.0003869	0.4768	EYA4
6	133756994	T	C	intron	2.329	0.0002765	0.4911	EYA4
6	133756994	T	C	intron,non_coding	2.329	0.0002765	0.4911	EYA4
6	133756994	T	C	regulatory	2.329	0.0002765	0.4911	EYA4
6	133757022	T	C	intron	0.043	0.0006607	0.4276	EYA4
6	133757022	T	C	intron,non_coding	0.043	0.0006607	0.4276	EYA4
6	133757791	C	G	intron,non_coding	1.23	0.0004822	0.5756	EYA4
6	133757791	C	G	intron	1.23	0.0004822	0.5756	EYA4
6	133758239	C	T	intron,non_coding	2.941	6.59e-05	0.2888	EYA4
6	133758239	C	T	intron	2.941	6.59e-05	0.2888	EYA4
6	133759487	T	G	intron,non_coding	1.144	0.0002086	0.4748	EYA4
6	133759487	T	G	intron	1.144	0.0002086	0.4748	EYA4
6	133760418	T	C	intron	7.083	0.0006607	0.4276	EYA4
6	133760418	T	C	intron,non_coding	7.083	0.0006607	0.4276	EYA4
6	133762907	G	GA	upstream	0.905	5.95e-05	0.2749	EYA4
6	133762907	G	GA	intron	0.905	5.95e-05	0.2749	EYA4
6	133764115	T	C	upstream	6.33	0.0006395	0.4383	EYA4
6	133764115	T	C	intron	6.33	0.0006395	0.4383	EYA4
6	133764851	C	T	intron	6.515	0.0008376	0.4319	EYA4
6	133764851	C	T	upstream	6.515	0.0008376	0.4319	EYA4
6	133765199	C	A	upstream	0.7	0.0007699	0.3937	EYA4
6	133765199	C	A	intron	0.7	0.0007699	0.3937	EYA4
6	133765854	C	G	intron	3.998	0.0002182	0.4723	EYA4
6	133766866	A	G	intron	5.957	0.0006409	0.5943	EYA4
6	133767532	C	G	intron	0.187	0.0008613	0.4869	EYA4
6	133768153	G	A	intron	3.068	7.89e-05	0.3125	EYA4
6	133768525	G	A	intron	8.777	0.0008725	0.4895	EYA4
6	133771408	C	G	intron	0.687	0.0005089	0.6723	EYA4
6	133771408	C	G	downstream	0.687	0.0005089	0.6723	EYA4
6	133772170	G	A	downstream	2.621	0.0006381	0.7025	EYA4
6	133772170	G	A	intron	2.621	0.0006381	0.7025	EYA4
6	133773092	G	GA	downstream	6.769	0.0008759	0.3849	EYA4
6	133773092	G	GA	intron	6.769	0.0008759	0.3849	EYA4
6	133774069	C	T	non_coding_exon	8.657	0.0006207	0.3343	EYA4
6	133774069	C	T	intron	8.657	0.0006207	0.3343	EYA4
6	133774247	A	C	intron,non_coding	3.324	0.0004516	0.4366	EYA4
6	133774247	A	C	intron	3.324	0.0004516	0.4366	EYA4
6	133775841	A	G	intron,non_coding	7.532	0.0006614	0.3557	EYA4
6	133775841	A	G	intron	7.532	0.0006614	0.3557	EYA4
6	133778614	T	C	intron	4.713	0.0008037	0.3705	EYA4
6	133778614	T	C	upstream	4.713	0.0008037	0.3705	EYA4
6	133780389	A	T	intron	4.226	0.0006648	0.4824	EYA4
6	133780389	A	T	upstream	4.226	0.0006648	0.4824	EYA4
6	133781405	T	G	intron	9.466	0.0004841	0.4352	EYA4
6	133781405	T	G	upstream	9.466	0.0004841	0.4352	EYA4
6	133782375	A	T	intron	0.29	0.0006235	0.4492	EYA4
6	133782375	A	T	upstream	0.29	0.0006235	0.4492	EYA4
6	133783255	G	A	intron	0.506	0.0007814	0.6707	EYA4
6	133784421	G	A	intron	0.825	0.0006847	0.462	EYA4
6	133784838	A	G	intron	12.33	0.0007548	0.3493	EYA4
6	133785100	AT	A	intron	0.439	0.000899	0.3784	EYA4
6	133785281	A	G	intron	0.126	0.0005853	0.4351	EYA4
6	133785744	C	T	intron	1.899	4.01e-05	0.2004	EYA4
6	133786405	G	T	intron	0.526	0.0008362	0.3554	EYA4
6	133787880	G	A	intron	1.001	5.16e-05	0.2387	EYA4
6	133789728	A	G	missense	27.1	0.0003241	0.6855	EYA4
6	133790251	A	C	intron	9.753	0.0002147	0.4579	EYA4
6	133790391	A	G	intron	2.788	0.0003464	0.6352	EYA4
6	133794037	C	A	intron	3.664	0.0006962	0.4231	EYA4
6	133794511	A	G	intron	4.09	0.0002281	0.5457	EYA4
6	133795311	GT	G	intron	0.321	2.41e-05	0.01504	EYA4
6	133795443	A	T	intron	4.176	0.000232	0.3045	EYA4
6	133796400	C	A	intron	1.175	0.0001418	0.3815	EYA4
6	133796586	T	C	intron	3.689	0.000474	0.7199	EYA4
6	133797208	T	C	intron	1.59	0.0005004	0.6815	EYA4
6	133797863	G	A	intron	3.307	0.0001449	0.373	EYA4
6	133798872	C	G	intron	0.092	0.0001433	0.4652	EYA4
6	133799586	AAT	A	intron	1.599	0.0004365	0.2502	EYA4
6	133799723	A	G	intron	0.687	0.0006814	0.7283	EYA4
6	133801100	A	G	intron	6.093	0.0002417	0.5729	EYA4
6	133802542	A	G	intron	12.19	4.45e-05	0.04988	EYA4
6	133803011	G	C	intron	0.423	0.0001243	0.4274	EYA4
6	133805006	C	T	intron	0.721	7.78e-05	0.6637	EYA4
6	133809799	C	CTA	intron	0.285	0.0001961	0.4492	EYA4
6	133811522	T	A	intron	0.036	0.0003299	0.4082	EYA4
6	133811598	A	G	intron	1.039	8.39e-05	0.549	EYA4
6	133812022	A	T	intron	7.644	7.75e-05	0.5212	EYA4
6	133812872	A	G	intron	4.713	0.0009724	0.6169	EYA4
6	133816188	C	T	intron	4.913	4.32e-05	0.688	EYA4
6	133816224	T	C	intron	3.174	0.0001787	0.614	EYA4
6	133821064	A	T	intron	2.438	0.0002019	0.4879	EYA4
6	133821064	A	T	downstream	2.438	0.0002019	0.4879	EYA4
6	133827354	A	G	non_coding_exon	1.381	0.0001264	0.5853	EYA4
6	133827354	A	G	downstream	1.381	0.0001264	0.5853	EYA4
6	133827354	A	G	intron	1.381	0.0001264	0.5853	EYA4
6	133828424	G	C	non_coding_exon	2.598	0.000214	0.6179	EYA4
6	133828424	G	C	intron	2.598	0.000214	0.6179	EYA4
6	133828424	G	C	downstream	2.598	0.000214	0.6179	EYA4
6	133830320	A	T	intron,non_coding	2.359	2.49e-05	0.02112	EYA4
6	133830320	A	T	intron	2.359	2.49e-05	0.02112	EYA4
6	133830320	A	T	downstream	2.359	2.49e-05	0.02112	EYA4
6	133830322	A	C	downstream	4.499	2.92e-05	0.02242	EYA4
6	133830322	A	C	intron	4.499	2.92e-05	0.02242	EYA4
6	133830322	A	C	intron,non_coding	4.499	2.92e-05	0.02242	EYA4
6	133842048	A	T	intron,non_coding	0.147	7.15e-05	0.5063	EYA4
6	133842048	A	T	intron	0.147	7.15e-05	0.5063	EYA4
6	133849789	A	G	intron	0.185	5.08e-05	0.3366	EYA4
6	133849789	A	G	intron,non_coding	0.185	5.08e-05	0.3366	EYA4
6	133852245	A	G	intron,non_coding	7.323	3.09e-06	0.1249	EYA4
6	133852245	A	G	3_prime_UTR	7.323	3.09e-06	0.1249	EYA4
6	133852957	C	T	intron,non_coding	2.699	1.08e-05	0.01209	EYA4
6	133852957	C	T	3_prime_UTR	2.699	1.08e-05	0.01209	EYA4
6	133854359	T	C	downstream,intron,non_coding	0.872	2.66e-05	0.02318	EYA4
6	133864025	A	G	downstream,intron,non_coding	8.208	0.0002109	0.04075	EYA4
6	133868070	A	G	intron,non_coding	0.807	0.0003627	0.3336	EYA4
6	70996590	A	G	intron	1.749	0.0003488	0.1645	COL9A1
6	24303195	T	C	intron	2.419	0.01256	0.0005055	DCDC2
6	24309501	T	C	intron	0.093	0.00749	0.0001259	DCDC2
6	24333081	C	G	intron	0.56	0.08823	0.0004145	DCDC2
6	24333081	C	G	regulatory	0.56	0.08823	0.0004145	DCDC2
6	45904632	A	C	intron	9.856	0.1987	0.0003043	CLIC5
6	45918969	T	C	intron	2.231	0.171	0.0001851	CLIC5
6	45928254	C	A	regulatory	0.314	0.2046	0.0002545	CLIC5
6	45928254	C	A	intron	0.314	0.2046	0.0002545	CLIC5
6	45935365	T	G	intron	1.701	0.5008	0.0001036	CLIC5
6	45935365	T	G	regulatory	1.701	0.5008	0.0001036	CLIC5
6	45942037	G	A	intron	2.624	0.7249	4.36e-05	CLIC5
6	45942466	C	A	intron	0.319	0.4017	2.22e-06	CLIC5
6	45944323	A	G	intron	4.84	0.394	2.04e-06	CLIC5
6	45944455	A	G	intron	5.758	0.3962	2.16e-06	CLIC5
6	45944498	G	A	intron	4.842	0.4038	2.42e-06	CLIC5
6	45944838	C	T	intron	8.359	0.4035	2.45e-06	CLIC5
6	45945045	T	A	intron	4.714	0.3846	1.75e-06	CLIC5
6	45945275	T	G	intron	1.015	0.3853	1.72e-06	CLIC5
6	45946464	T	C	intron	0.146	0.3877	1.88e-06	CLIC5
6	45946619	A	G	intron	0.078	0.3868	1.62e-06	CLIC5
6	45947808	C	T	intron	11.15	0.3949	2.22e-06	CLIC5
6	45949299	G	A	intron	1.892	0.3962	2.59e-06	CLIC5
6	45949373	C	T	intron	7.864	0.3907	2.29e-06	CLIC5
6	45951067	T	C	regulatory	6.434	0.4116	3.42e-06	CLIC5
6	45951067	T	C	intron	6.434	0.4116	3.42e-06	CLIC5
6	45951830	A	G	intron	3.645	0.4115	3.29e-06	CLIC5
6	45952589	T	C	intron	4.925	0.3819	2.89e-06	CLIC5
6	45953781	C	A	intron	0.361	0.7962	0.0005379	CLIC5
6	45953784	G	C	intron	0.436	0.7339	0.0007987	CLIC5
6	45954506	T	A	regulatory	3.879	0.1741	2.73e-05	CLIC5
6	45954506	T	A	intron	3.879	0.1741	2.73e-05	CLIC5
6	45954507	A	T	intron	1.032	0.1784	3.04e-05	CLIC5
6	45954507	A	T	regulatory	1.032	0.1784	3.04e-05	CLIC5
6	45954509	G	C	regulatory	0.287	0.2193	2.6e-05	CLIC5
6	45954509	G	C	intron	0.287	0.2193	2.6e-05	CLIC5
6	45955173	A	G	regulatory	1.124	0.2217	3.45e-05	CLIC5
6	45955173	A	G	intron	1.124	0.2217	3.45e-05	CLIC5
6	45955183	A	T	regulatory	1.772	0.218	3.48e-05	CLIC5
6	45955183	A	T	intron	1.772	0.218	3.48e-05	CLIC5
6	45955301	A	G	intron	0.482	0.218	3.48e-05	CLIC5
6	45955301	A	G	regulatory	0.482	0.218	3.48e-05	CLIC5
6	45955309	C	T	intron	0.394	0.2149	3.48e-05	CLIC5
6	45955309	C	T	regulatory	0.394	0.2149	3.48e-05	CLIC5
6	45955331	T	G	regulatory	0.326	0.218	3.48e-05	CLIC5
6	45955331	T	G	intron	0.326	0.218	3.48e-05	CLIC5
6	45957620	A	G	intron	1.178	0.2248	5.89e-07	CLIC5
6	45957904	A	G	intron	11.58	0.2647	1.26e-06	CLIC5
6	45958954	A	G	intron	1.153	0.3334	1.59e-06	CLIC5
6	45958954	A	G	regulatory	1.153	0.3334	1.59e-06	CLIC5
6	45960148	C	A	intron	3.869	0.3311	1.72e-06	CLIC5
6	45961321	CCCCT	C	intron	3.98	0.1052	0.00054	CLIC5
6	45962144	A	G	intron	10.07	0.3391	1.57e-06	CLIC5
6	45962471	A	G	intron	0.294	0.3192	1.38e-06	CLIC5
6	45964311	C	G	intron	7.573	0.3184	1.2e-06	CLIC5
6	45965517	C	G	intron	2.289	0.3187	1.64e-06	CLIC5
6	45965517	C	G	regulatory	2.289	0.3187	1.64e-06	CLIC5
6	45966506	C	A	intron	2.801	0.3394	2.78e-06	CLIC5
6	45966506	C	A	regulatory	2.801	0.3394	2.78e-06	CLIC5
6	45966823	C	T	intron	2.272	0.2918	1.26e-06	CLIC5
6	45967452	G	A	intron	9.195	0.3544	2.39e-06	CLIC5
6	45968482	C	T	intron	8.332	0.2708	1.45e-06	CLIC5
6	45968780	A	G	intron	20.2	0.3175	1.47e-06	CLIC5
6	45969184	G	A	intron	1.883	0.3312	1.66e-06	CLIC5
6	45969184	G	A	regulatory	1.883	0.3312	1.66e-06	CLIC5
6	45969984	T	TTG	intron	1.189	0.1056	6.56e-07	CLIC5
6	45970729	A	G	intron	0.099	0.4041	2.09e-06	CLIC5
6	45970729	A	G	regulatory	0.099	0.4041	2.09e-06	CLIC5
6	45971740	T	C	intron	3.174	0.3686	1.44e-06	CLIC5
6	45971788	A	G	intron	2.251	0.3884	1.6e-06	CLIC5
6	45972500	A	G	intron	6.983	0.3672	1.41e-06	CLIC5
6	45973356	A	G	intron	1.402	0.3508	1.57e-06	CLIC5
6	45973572	G	C	intron	4.273	0.3932	5.81e-06	CLIC5
6	45973950	C	T	intron	0.339	0.3883	2.19e-06	CLIC5
6	45973985	G	A	intron	0.153	0.426	2.19e-06	CLIC5
6	45974117	G	A	intron	0.149	0.3913	1.54e-06	CLIC5
6	45974403	C	T	regulatory	1.106	0.408	1.61e-06	CLIC5
6	45974403	C	T	intron	1.106	0.408	1.61e-06	CLIC5
6	45974583	G	T	intron	3.813	0.4217	7.55e-06	CLIC5
6	45974583	G	T	regulatory	3.813	0.4217	7.55e-06	CLIC5
6	45975734	T	G	intron	0.655	0.3494	9.95e-05	CLIC5
6	45975798	T	C	intron	0.115	0.3703	0.0001306	CLIC5
6	45975931	G	A	intron	0.112	0.3393	7.25e-05	CLIC5
6	45976396	A	C	intron	1.804	0.3693	0.0001248	CLIC5
6	45978143	T	C	intron	11.42	0.3902	0.0001608	CLIC5
6	45978178	A	C	intron	1.88	0.3394	6.6e-05	CLIC5
6	45978236	A	G	intron	0.525	0.3811	0.0001232	CLIC5
6	45978381	G	C	intron	4.156	0.3289	8.04e-05	CLIC5
6	45978382	A	T	intron	3.493	0.3334	8.04e-05	CLIC5
6	45979229	A	G	intron	2.576	0.3778	0.0001235	CLIC5
6	45981767	A	T	intron	3.856	0.03787	0.0001367	CLIC5
6	45981767	A	T	regulatory	3.856	0.03787	0.0001367	CLIC5
6	45981767	A	T	upstream	3.856	0.03787	0.0001367	CLIC5
6	45991252	G	C	intron	4.908	0.6813	0.0002479	CLIC5
6	45991252	G	C	downstream	4.908	0.6813	0.0002479	CLIC5
6	46004698	C	T	intron	1.241	0.02129	0.0002941	CLIC5
6	46007845	A	G	intron	1.069	0.06624	0.0009559	CLIC5
6	46007845	A	G	regulatory	1.069	0.06624	0.0009559	CLIC5
6	76408915	T	C	intron	3.019	0.1141	0.0009657	MYO6
6	76560624	T	A	intron	10.26	0.0108	0.0009057	MYO6
7	116321039	C	T	intron	0.246	0.0008014	0.9952	MET
7	31876042	A	G	intron	0.816	0.0009055	0.003852	PDE1C
7	31878230	T	C	intron	0.472	0.0007872	0.01241	PDE1C
7	31885034	T	C	intron	2.451	0.0005857	0.009732	PDE1C
7	31888411	A	G	intron	7.45	0.0006902	0.01041	PDE1C
7	102943552	T	C	intron	0.774	0.03589	0.0003247	SLC26A5
7	102958622	GT	G	NA	NA	0.03841	0.0001999	SLC26A5
7	102963752	C	CA	NA	NA	0.04656	0.0004941	SLC26A5
7	102968375	C	A	intron	7.179	0.00487	1.95e-05	SLC26A5
7	102971273	T	C	downstream,intron	1.611	0.01732	0.0001526	SLC26A5
7	102974693	T	C	downstream,intron	1.807	0.05862	0.0006666	SLC26A5
7	102981439	T	C	upstream,intron	9.466	0.03263	0.0002971	SLC26A5
7	102997507	G	T	intron	3.048	0.03361	0.0003786	SLC26A5
7	102997507	G	T	intron	3.048	0.03361	0.0003786	SLC26A5
7	103001493	A	G	intron	0.037	0.03805	0.0005724	SLC26A5
7	103001493	A	G	intron	0.037	0.03805	0.0005724	SLC26A5
8	102730297	C	A	intergenic	0.737	0.0005933	0.3915	GRHL2
8	95656273	A	G	intron	7.131	0.0133	0.0008023	ESRP1
8	95656273	A	G	upstream	7.131	0.0133	0.0008023	ESRP1
8	95664802	T	A	intron	6.099	0.01363	0.0003838	ESRP1
8	95667580	A	G	intron	0.499	0.008857	0.0004252	ESRP1
8	95667694	A	G	intron	8.948	0.008159	0.0004221	ESRP1
8	95668231	T	C	intron	2.51	0.01105	0.0006476	ESRP1
8	95668315	T	G	intron	2.397	0.01247	0.0004483	ESRP1
8	95670301	A	G	intron	0.229	0.01591	0.0006191	ESRP1
8	95670301	A	G	regulatory	0.229	0.01591	0.0006191	ESRP1
8	95670919	C	T	intron	4.578	0.01456	0.0008444	ESRP1
8	95681815	T	C	intron	8.808	0.01558	0.0008936	ESRP1
8	95684371	G	A	intron	2.836	0.01885	0.0009995	ESRP1
8	95692216	T	A	intron	1.388	0.02042	0.0009425	ESRP1
9	75373826	C	CAT	intron	4.372	0.06436	0.0008358	TMC1
9	75439150	A	G	intron	0.247	0.01889	0.0002357	TMC1
9	75478215	T	G	intergenic	0.322	0.01439	0.0001413	TMC1
10	56058297	T	C	intron	2.293	0.0009728	0.06217	PCDH15
10	56064229	C	A	intron	3.893	0.0007387	0.04573	PCDH15
10	56178567	G	T	intron	0.288	0.0005655	0.002207	PCDH15
10	56191455	A	C	intron	2.493	0.0009073	0.002181	PCDH15
10	56196170	C	A	intron	14.45	0.0009369	0.002411	PCDH15
10	56199800	C	A	intron	8.471	0.0005493	0.00194	PCDH15
10	56202613	T	C	intron	0.473	0.000287	0.000287	PCDH15
10	56207381	G	A	intron	0.4	0.000119	0.006866	PCDH15
10	56207381	G	A	downstream	0.4	0.000119	0.006866	PCDH15
10	56372428	T	C	intron	0.995	0.0007583	0.4486	PCDH15
10	56372428	T	C	regulatory	0.995	0.0007583	0.4486	PCDH15
10	56372428	T	C	intron,non_coding	0.995	0.0007583	0.4486	PCDH15
10	56372428	T	C	upstream	0.995	0.0007583	0.4486	PCDH15
10	55928838	T	A	intron	3.069	0.1245	0.0008968	PCDH15
10	55932503	C	A	intron	1.298	0.09635	0.0007394	PCDH15
10	55937019	A	T	intron	5.632	0.07316	0.0004058	PCDH15
10	55937469	T	C	intron	0.265	0.07323	0.0004047	PCDH15
10	55938139	T	C	intron	0.806	0.08772	0.0006671	PCDH15
10	55940245	T	C	regulatory	3.913	0.07364	0.0004103	PCDH15
10	55940245	T	C	intron	3.913	0.07364	0.0004103	PCDH15
10	55941782	ATCTTGGT	A	intron	0.713	0.06078	0.0001612	PCDH15
10	55944422	A	G	intron	0.245	0.07335	0.0005735	PCDH15
10	55948260	A	G	intron	0.344	0.005761	0.0007134	PCDH15
10	55948702	C	G	intron	7.481	0.03251	0.0003503	PCDH15
10	55959313	G	T	intron	1.38	0.06184	0.0008738	PCDH15
10	55960864	T	C	intron	0.649	0.05696	0.000865	PCDH15
10	56202613	T	C	intron	0.473	0.000287	0.000287	PCDH15
10	56204317	T	C	intron	1.219	0.001073	0.0005992	PCDH15
10	56206178	A	C	intron	1.439	0.003143	0.0009163	PCDH15
10	56272382	A	T	intron,non_coding	3.31	0.6746	0.000703	PCDH15
10	56272382	A	T	intron	3.31	0.6746	0.000703	PCDH15
10	73487219	A	G	intron	3.153	0.5383	0.0005825	CDH23
10	73487219	A	G	intron	3.153	0.5383	0.0005825	CDH23
10	73487219	A	G	regulatory	3.153	0.5383	0.0005825	CDH23
11	120981863	G	A	intron	4.272	0.000514	0.01075	TECTA
11	17468317	T	C	intron	5.403	0.0006191	0.01425	USH1C
11	17468612	G	T	intron	1.522	0.0004579	0.01107	USH1C
11	22831888	T	TC	intron	1.02	0.0006938	0.2908	GAS2
11	22831888	T	TC	downstream	1.02	0.0006938	0.2908	GAS2
11	22842995	A	G	3_prime_UTR	2.204	0.0008612	0.3178	GAS2
11	22853438	C	CAATT	NA	NA	0.0004559	0.2581	GAS2
11	22854207	A	ATTAG	NA	NA	0.0005654	0.3223	GAS2
11	22854411	T	G	regulatory,intron,non_coding,upstream	8.438	0.0007355	0.3304	GAS2
11	68231455	T	A	intron	0.062	0.07571	0.0009512	LRP5
11	68263204	C	T	regulatory,intron	3.293	0.08335	0.0009056	LRP5
12	48377635	G	A	intron	4.32	0.0009944	0.1255	COL2A1
12	48377718	C	T	intron	0.105	0.0008715	0.1276	COL2A1
12	48377756	C	T	intron	5.093	0.0007597	0.136	COL2A1
12	48377947	T	G	intron	0.009	0.0009496	0.1416	COL2A1
12	48382457	G	A	regulatory	16.55	0.0009949	0.07564	COL2A1
12	48382457	G	A	intron	16.55	0.0009949	0.07564	COL2A1
12	48389232	C	G	intron	4.155	0.0009983	0.1142	COL2A1
12	48405372	A	G	intron,non_coding,upstream	2.543	0.0004432	0.1358	COL2A1
12	48408161	T	C	upstream,intron,non_coding	4.37	0.0004639	0.145	COL2A1
12	48410683	G	A	downstream,intron,non_coding	11.72	0.0003087	0.1164	COL2A1
12	48410830	T	C	intron,non_coding,downstream	3.549	0.0002692	0.09785	COL2A1
12	48410832	T	G	intron,non_coding,downstream	3.021	0.0003667	0.09369	COL2A1
12	48413369	T	C	intron,non_coding,downstream	13.36	0.0002964	0.07386	COL2A1
12	48416201	T	A	regulatory,intron,non_coding,intron	0.219	0.0003737	0.08845	COL2A1
12	48418518	A	G	non_coding_exon,intron	3.126	0.0003396	0.07886	COL2A1
12	48422705	T	C	regulatory,upstream,downstream	6.994	0.0005615	0.1102	COL2A1
12	48423245	G	A	regulatory,upstream,downstream	5.292	0.0006654	0.1134	COL2A1
12	80556823	A	T	intergenic	0.071	0.0005371	0.4685	OTOGL
12	80556837	C	A	intergenic	5.38	0.0005429	0.4687	OTOGL
12	80557246	A	G	intergenic	14.58	0.000547	0.1779	OTOGL
12	80558604	C	T	intergenic	0.186	0.0005871	0.1812	OTOGL
12	80558608	C	T	intergenic	0.1	0.0005871	0.1812	OTOGL
12	80562279	T	G	intergenic	1.599	0.0008188	0.4691	OTOGL
12	80562771	T	C	intergenic	0.589	0.0008294	0.4794	OTOGL
12	80563029	G	C	intergenic	0.768	0.0005698	0.2034	OTOGL
12	80563915	G	A	intergenic	0.159	0.0007473	0.5	OTOGL
12	80565884	G	C	intergenic	0.794	0.000832	0.5217	OTOGL
12	80567894	G	T	intergenic	1.993	0.0005352	0.2123	OTOGL
12	83488698	C	T	intron	1.091	0.0006019	0.09938	TMTC2
13	78446453	G	A	intergenic	3.797	0.0007308	0.0056	EDNRB
13	20778464	G	T	intergenic	8.785	0.03323	0.0001892	GJB2
13	20818651	T	C	intergenic	0.055	0.01741	0.0003536	GJB6
13	20818865	G	C	intergenic	0.247	0.02091	0.0002791	GJB6
13	20821035	T	G	intergenic	0.435	0.01293	0.0002895	GJB6
13	20823711	G	A	intergenic	0.02	0.01703	0.0005701	GJB6
13	20823807	C	T	intergenic	0.505	0.02306	0.0006806	GJB6
13	20824977	C	T	intergenic	3.021	0.0511	0.0005792	GJB6
13	20830595	C	T	intergenic	0.783	0.01273	0.0001901	GJB6
13	20833306	A	G	intergenic	0.01	0.01531	9.46e-05	GJB6
14	61096396	C	G	intergenic	1.804	0.0005279	0.09992	SIX1
14	76930860	T	C	intron	8.861	0.1427	0.0009223	ESRRB
15	83460182	A	G	intron	0.803	0.0008884	0.006803	HOMER2
15	83562665	A	G	intron	3.408	0.04606	0.0009851	HOMER2
16	2590417	A	G	regulatory,intron	3.493	0.0007446	0.07221	TBC1D24
16	21737775	A	G	intron	4.822	0.03106	0.000966	OTOA
17	45023845	G	A	intron	1.492	0.0009069	0.1442	GOSR2
17	45023845	G	A	intron,NMD	1.492	0.0009069	0.1442	GOSR2
17	17973617	C	A	downstream	0.322	0.05553	2.01e-05	MYO15A
17	17974668	T	C	downstream	5.194	0.05011	3.11e-06	MYO15A
17	17974887	G	A	downstream	3.569	0.02568	2.75e-05	MYO15A
17	17976354	A	G	downstream	3.293	0.06511	5.65e-06	MYO15A
17	17977355	C	T	intergenic	0.623	0.05993	3.34e-06	MYO15A
17	17977926	C	T	intergenic	0.266	0.06099	3.79e-06	MYO15A
17	17979039	A	C	intergenic	3.665	0.06757	5.18e-06	MYO15A
17	17979099	T	C	intergenic	1.177	0.06238	1.42e-05	MYO15A
17	17980671	G	A	intergenic	2.078	0.02615	2.24e-05	MYO15A
17	17981938	G	C	intergenic	0.235	0.06812	4.26e-06	MYO15A
17	17982339	C	CA	NA	NA	0.05911	5.23e-06	MYO15A
17	17982833	C	CTA	NA	NA	0.06486	4.35e-06	MYO15A
17	17983817	T	A	intergenic	3.135	0.05769	2.59e-06	MYO15A
17	17984162	G	A	intergenic	1.56	0.06864	3.37e-06	MYO15A
17	17986098	G	A	intergenic	2.523	0.06106	2.19e-06	MYO15A
17	17986955	G	A	upstream	7.184	0.05445	1.81e-06	MYO15A
17	17987067	A	G	upstream	0.911	0.05429	1.36e-06	MYO15A
17	17987285	G	C	upstream	0.041	0.02258	1.07e-05	MYO15A
17	17988299	C	T	upstream	5.671	0.02267	1.08e-05	MYO15A
17	17988586	C	T	upstream	1.722	0.0592	1.68e-06	MYO15A
17	17988591	G	A	upstream	3.564	0.02166	8.09e-06	MYO15A
17	17989373	T	G	upstream	12.69	0.05039	1.39e-06	MYO15A
17	17989425	A	T	upstream	11.59	0.06196	4.68e-06	MYO15A
17	17990474	C	A	regulatory,upstream	4.087	0.03721	9.89e-07	MYO15A
17	17990634	C	T	regulatory,upstream	0.505	0.03979	4.75e-06	MYO15A
17	17990671	T	C	regulatory,upstream	3.086	0.05931	6.23e-07	MYO15A
17	17992793	T	G	intron	3.384	0.02666	1.13e-05	MYO15A
17	17994332	T	A	intron	6.333	0.02247	1.05e-05	MYO15A
17	17995166	C	T	intron	0.255	0.02296	8.3e-06	MYO15A
17	17995619	G	A	intron	1.275	0.06341	1.18e-06	MYO15A
17	17997209	G	A	regulatory,synonymous	1.902	0.02423	8.13e-06	MYO15A
17	17997547	G	T	regulatory,intron	2.27	0.05603	8.76e-07	MYO15A
17	18003648	A	G	intron	10.6	0.04656	4.54e-06	MYO15A
17	18003845	C	T	intron	1.143	0.02271	1.4e-05	MYO15A
17	18005073	G	A	intron	12.91	0.04831	1.19e-06	MYO15A
17	18005840	G	C	regulatory,intron	1.027	0.007763	0.0001498	MYO15A
17	18006421	G	C	regulatory,intron	0.956	0.02634	1.75e-05	MYO15A
17	18006539	T	C	regulatory,intron	1.4	0.04564	5.21e-06	MYO15A
17	18006634	T	C	regulatory,intron	4.179	0.04643	5.14e-06	MYO15A
17	18008447	G	A	upstream,intron	8.367	0.02323	1.11e-05	MYO15A
17	18009028	T	C	upstream,intron	0.458	0.04996	3.69e-06	MYO15A
17	18009102	G	A	upstream,intron	1.369	0.02614	1.17e-05	MYO15A
17	18010095	G	C	upstream,intron	2.527	0.0631	1.2e-06	MYO15A
17	18011140	T	C	3_prime_UTR,upstream	7.065	0.05901	5.05e-06	MYO15A
17	18012730	T	C	intron	1.231	0.02406	1.1e-05	MYO15A
17	18012730	T	C	regulatory	1.231	0.02406	1.1e-05	MYO15A
17	18012730	T	C	downstream	1.231	0.02406	1.1e-05	MYO15A
17	18012775	G	A	intron	0.285	0.02411	1.09e-05	MYO15A
17	18012775	G	A	regulatory	0.285	0.02411	1.09e-05	MYO15A
17	18012775	G	A	downstream	0.285	0.02411	1.09e-05	MYO15A
17	18016148	C	T	downstream	3.993	0.05107	6.99e-06	MYO15A
17	18016148	C	T	intron	3.993	0.05107	6.99e-06	MYO15A
17	18018263	A	C	intron	11.5	0.03673	4.15e-06	MYO15A
17	18018806	C	T	intron	1.649	0.03839	4.84e-06	MYO15A
17	18019011	A	G	intron	1.922	0.03063	3.71e-06	MYO15A
17	18019048	G	A	intron	0.073	0.03203	3.52e-06	MYO15A
17	18019510	G	C	intron	0.841	0.01956	0.0007394	MYO15A
17	18019712	C	T	intron	4.663	0.03436	3.48e-06	MYO15A
17	18021607	A	G	intron	4.15	0.04122	4.69e-06	MYO15A
17	18021607	A	G	regulatory	4.15	0.04122	4.69e-06	MYO15A
17	18021882	C	T	regulatory	18.34	0.03888	4.42e-06	MYO15A
17	18021882	C	T	intron,splice_polypyrimidine_tract	18.34	0.03888	4.42e-06	MYO15A
17	18022039	C	A	5_prime_UTR	3.974	0.04241	4.86e-06	MYO15A
17	18023897	A	G	missense	16.56	0.03461	4.8e-06	MYO15A
17	18024013	G	A	synonymous	0.32	0.0385	6.47e-06	MYO15A
17	18024266	G	T	missense	18.51	0.04173	1.57e-06	MYO15A
17	18025744	G	C	regulatory	9.33	0.04151	5.8e-06	MYO15A
17	18025744	G	C	intron	9.33	0.04151	5.8e-06	MYO15A
17	18026566	T	C	intron	0.031	0.04266	7.99e-06	MYO15A
17	18026566	T	C	regulatory	0.031	0.04266	7.99e-06	MYO15A
17	18027142	G	C	intron	4.01	0.03239	4.57e-06	MYO15A
17	18027142	G	C	regulatory	4.01	0.03239	4.57e-06	MYO15A
17	18027143	G	A	intron	6.089	0.03487	5.21e-06	MYO15A
17	18027143	G	A	regulatory	6.089	0.03487	5.21e-06	MYO15A
17	18028318	G	C	intron	14.04	0.01792	1.16e-06	MYO15A
17	18029857	T	C	intron	9.048	0.03446	8.93e-07	MYO15A
17	18030240	C	T	intron	1.441	0.08976	2.48e-06	MYO15A
17	18030524	A	G	intron	4.879	0.3105	0.0004829	MYO15A
17	18030852	T	G	intron	6.198	0.08772	0.0002389	MYO15A
17	18031368	G	A	intron	0.689	0.04367	6.44e-06	MYO15A
17	18032160	A	G	intron	6.551	0.03814	1.9e-05	MYO15A
17	18032160	A	G	regulatory	6.551	0.03814	1.9e-05	MYO15A
17	18035019	G	A	intron	0.003	0.05241	2.1e-05	MYO15A
17	18036283	G	A	intron	3.731	0.1256	2.05e-05	MYO15A
17	18043106	A	G	regulatory	1.782	0.2359	0.0003637	MYO15A
17	18043106	A	G	regulatory	1.782	0.2359	0.0003637	MYO15A
17	18043106	A	G	intron	1.782	0.2359	0.0003637	MYO15A
17	18057167	T	A	regulatory	22.9	0.2444	0.0002641	MYO15A
17	18057167	T	A	missense	22.9	0.2444	0.0002641	MYO15A
17	18058521	T	C	synonymous	9.005	0.2479	0.0003287	MYO15A
17	18059494	T	C	intron,splice_polypyrimidine_tract	7.495	0.2653	0.0003422	MYO15A
17	18060192	A	G	intron	2.581	0.2647	0.0004157	MYO15A
17	18062443	A	G	intron	3.002	0.185	0.0001079	MYO15A
17	18063782	T	G	intron	0.296	0.2192	0.000204	MYO15A
17	18064969	A	G	intron	9.176	0.2203	0.0002291	MYO15A
17	18071212	T	C	intron	1.944	0.2174	0.0002254	MYO15A
17	18071212	T	C	downstream	1.944	0.2174	0.0002254	MYO15A
17	18073316	C	T	downstream	0.389	0.2119	0.0002404	MYO15A
17	18073316	C	T	intron	0.389	0.2119	0.0002404	MYO15A
17	18073938	C	T	intron	0.515	0.1781	0.0002159	MYO15A
17	18073938	C	T	downstream	0.515	0.1781	0.0002159	MYO15A
17	18075900	A	G	downstream	2.944	0.1765	0.0001606	MYO15A
17	18075900	A	G	intron	2.944	0.1765	0.0001606	MYO15A
17	18079075	T	C	downstream	7.88	0.1662	0.0001563	MYO15A
17	18079075	T	C	intron	7.88	0.1662	0.0001563	MYO15A
17	18079075	T	C	regulatory	7.88	0.1662	0.0001563	MYO15A
17	18081615	T	C	intron	1.311	0.1896	0.0001649	MYO15A
17	18081615	T	C	non_coding_exon	1.311	0.1896	0.0001649	MYO15A
17	18081615	T	C	upstream	1.311	0.1896	0.0001649	MYO15A
17	18092477	T	G	intron,upstream	0.386	0.1558	9.69e-05	MYO15A
17	18092509	A	G	intron,upstream	1.234	0.1558	9.69e-05	MYO15A
17	18093757	A	G	intron	0.004	0.1624	9.8e-05	MYO15A
17	18093877	G	A	intron	2.867	0.244	0.0001554	MYO15A
17	18096391	G	C	intron	0.95	0.1656	9.97e-05	MYO15A
17	18096846	A	G	intron	2.392	0.161	0.0001083	MYO15A
17	18097603	A	G	intron	5.015	0.1334	0.0002429	MYO15A
17	18099962	G	A	intron	0.031	0.1659	0.0001137	MYO15A
17	18102578	G	A	intron	0.043	0.1672	0.0001553	MYO15A
17	18104223	A	G	intron	2.675	0.1679	0.0001388	MYO15A
17	18104300	G	A	intron	0.049	0.1668	0.0001349	MYO15A
17	18104322	C	CCA	NA	NA	0.1622	0.000132	MYO15A
17	18108400	T	C	intron	8.167	0.1573	0.0001115	MYO15A
17	18111802	G	GTTTTTGT	NA	NA	0.1579	0.0001145	MYO15A
17	18113441	A	G	downstream	2.125	0.1933	0.0001741	MYO15A
17	18114912	C	A	downstream	2.294	0.2226	0.0003801	MYO15A
17	18121755	T	G	regulatory,intergenic	0.905	0.1783	0.0001512	MYO15A
17	18124513	T	C	regulatory,upstream	1.102	0.2333	0.0003104	MYO15A
17	18124908	T	C	regulatory,upstream	8.796	0.2281	0.0003345	MYO15A
17	18125326	A	G	upstream	2.575	0.2086	0.0002781	MYO15A
17	18125471	A	C	upstream	2.535	0.2309	0.0003346	MYO15A
17	18128474	G	A	regulatory,upstream	5.216	0.2518	0.0007945	MYO15A
17	18128822	T	C	regulatory,upstream	6.509	0.3436	0.0001903	MYO15A
17	18128865	G	C	regulatory,upstream	15.1	0.3306	0.0001722	MYO15A
17	32861653	A	G	intergenic	0.149	0.08675	0.0005079	TMEM132E
17	32862601	A	G	intergenic	12.59	0.0868	0.0004768	TMEM132E
17	32868297	G	C	intergenic	0.069	0.07961	0.0004767	TMEM132E
17	32870351	T	C	regulatory,intergenic	9.019	0.05286	0.0003234	TMEM132E
17	32870888	T	G	intergenic	7.124	0.05002	0.0002938	TMEM132E
19	50759063	A	G	intron	1.798	0.0002284	0.02471	MYH14
19	50765362	G	A	intron	3.751	0.0004319	0.02987	MYH14
19	50766323	A	G	intron	4.181	0.0006442	0.04705	MYH14
19	50766888	T	C	intron	2.499	0.0005726	0.049	MYH14
19	50770044	A	G	regulatory	6.868	0.0009423	0.05513	MYH14
19	50770044	A	G	intron	6.868	0.0009423	0.05513	MYH14
20	57876240	T	G	regulatory	3.38	0.0002433	0.05319	EDN3
20	57876240	T	G	intron	3.38	0.0002433	0.05319	EDN3
20	61420278	A	G	regulatory,intergenic	1.229	0.0001875	0.01747	COL9A3
20	61439975	C	G	regulatory,intron,upstream	2.433	0.0001534	0.004306	COL9A3
20	61440509	T	C	regulatory,intron,upstream	1.091	5.74e-05	0.001067	COL9A3
20	61459315	T	C	regulatory	15.1	0.000635	0.006484	COL9A3
20	61459315	T	C	missense	15.1	0.000635	0.006484	COL9A3
21	43818241	A	C	upstream	0.096	0.0008879	0.04874	TMPRSS3
21	43830999	G	T	intron	5.969	0.0008193	0.05335	TMPRSS3
21	46082676	C	T	downstream	6.938	0.0007433	0.01402	TSPEAR
21	46082676	C	T	downstream	6.938	0.0007433	0.01402	TSPEAR
21	46082676	C	T	intron	6.938	0.0007433	0.01402	TSPEAR
21	46094596	T	G	downstream	1.559	0.0006906	0.01411	TSPEAR
21	46094596	T	G	intron	1.559	0.0006906	0.01411	TSPEAR
21	46109629	TG	T	NA	NA	9.66e-05	0.002483	TSPEAR
21	46118106	T	C	intron	2.743	0.00013	0.0007532	TSPEAR
21	46118106	T	C	regulatory	2.743	0.00013	0.0007532	TSPEAR
21	46118106	T	C	downstream	2.743	0.00013	0.0007532	TSPEAR
21	46118106	T	C	upstream	2.743	0.00013	0.0007532	TSPEAR
21	46118106	T	C	regulatory	2.743	0.00013	0.0007532	TSPEAR
21	46058060	T	C	intron	0.2	0.05145	0.0003806	TSPEAR
21	46058060	T	C	synonymous	0.2	0.05145	0.0003806	TSPEAR
21	46074765	C	CGT	intron	1.033	0.02017	0.0002465	TSPEAR
21	46074765	C	CGT	upstream	1.033	0.02017	0.0002465	TSPEAR
21	46118106	T	C	intron	2.743	0.00013	0.0007532	TSPEAR
21	46118106	T	C	upstream	2.743	0.00013	0.0007532	TSPEAR
21	46118106	T	C	downstream	2.743	0.00013	0.0007532	TSPEAR
21	46118106	T	C	regulatory	2.743	0.00013	0.0007532	TSPEAR
22	18516319	A	G	regulatory,intron,non_coding	6.405	3.36e-05	0.002905	PEX26
22	18517084	C	G	regulatory,intron,non_coding	1.453	2.61e-05	0.002887	PEX26
22	18517312	T	C	regulatory,intron,non_coding	0.308	1.81e-05	0.00229	PEX26
22	18517894	TG	T	NA	NA	2.74e-05	0.002998	PEX26
22	18519180	C	T	regulatory,non_coding_exon	5.645	6.56e-05	0.004001	PEX26
22	18520776	C	CT	NA	NA	0.0002664	0.008832	PEX26
22	18522275	G	A	downstream	9.41	0.00023	0.01103	PEX26
22	18531257	C	G	intergenic	0.518	0.0002655	0.01746	PEX26
22	18532017	A	C	intergenic	0.136	0.0002645	0.02225	PEX26
22	18537041	A	G	intergenic	0.123	0.0001026	0.02276	PEX26
22	18537610	C	T	intergenic	5.528	0.000423	0.02343	PEX26
22	18537839	G	A	regulatory,intergenic	0.208	0.0003102	0.03125	PEX26
22	38113067	T	C	regulatory	3.608	0.0007867	0.002064	TRIOBP
22	38113067	T	C	intron,NMD	3.608	0.0007867	0.002064	TRIOBP
22	38113067	T	C	intron	3.608	0.0007867	0.002064	TRIOBP
22	38116507	T	G	intron	9.325	1.24e-06	0.02744	TRIOBP
22	38116507	T	G	intron,NMD	9.325	1.24e-06	0.02744	TRIOBP
22	38119754	T	TCAA	NMD,3_prime_UTR	5.245	3.34e-07	0.02128	TRIOBP
22	38119754	T	TCAA	inframe_insertion	5.245	3.34e-07	0.02128	TRIOBP
22	38121152	A	C	missense	11.48	9.91e-07	0.02844	TRIOBP
22	38121152	A	C	NMD,3_prime_UTR	11.48	9.91e-07	0.02844	TRIOBP
22	38122122	C	T	missense	17.69	1.4e-06	0.03064	TRIOBP
22	38122122	C	T	NMD,3_prime_UTR	17.69	1.4e-06	0.03064	TRIOBP
22	38122448	T	C	NMD,3_prime_UTR	6.25	1.25e-06	0.02884	TRIOBP
22	38122448	T	C	synonymous	6.25	1.25e-06	0.02884	TRIOBP
22	38122462	A	G	missense	13.28	0.0001751	0.3256	TRIOBP
22	38122462	A	G	NMD,3_prime_UTR	13.28	0.0001751	0.3256	TRIOBP
22	38123240	T	C	intron,NMD	10.07	1.6e-06	0.02954	TRIOBP
22	38123240	T	C	intron	10.07	1.6e-06	0.02954	TRIOBP
22	38123281	A	G	intron,NMD	1.145	1.6e-06	0.03014	TRIOBP
22	38123281	A	G	intron	1.145	1.6e-06	0.03014	TRIOBP
22	38123404	T	G	intron	0.341	1.34e-06	0.02595	TRIOBP
22	38123404	T	G	intron,NMD	0.341	1.34e-06	0.02595	TRIOBP
22	38124914	G	A	intron,NMD	0.277	1.52e-06	0.02876	TRIOBP
22	38124914	G	A	intron	0.277	1.52e-06	0.02876	TRIOBP
22	38124990	C	T	intron	2.308	1.53e-06	0.02856	TRIOBP
22	38124990	C	T	intron,NMD	2.308	1.53e-06	0.02856	TRIOBP
22	38125536	A	C	intron	0.504	1.53e-06	0.02666	TRIOBP
22	38125536	A	C	intron,NMD	0.504	1.53e-06	0.02666	TRIOBP
22	38127126	T	G	intron,NMD	0.134	1.07e-06	0.02765	TRIOBP
22	38127126	T	G	intron	0.134	1.07e-06	0.02765	TRIOBP
22	38128283	T	TA	intron,NMD	1.166	1.22e-06	0.03032	TRIOBP
22	38128283	T	TA	intron	1.166	1.22e-06	0.03032	TRIOBP
22	38129332	A	G	synonymous	9.272	1.12e-06	0.02889	TRIOBP
22	38129332	A	G	intron,NMD	9.272	1.12e-06	0.02889	TRIOBP
22	38144618	T	C	regulatory	0.745	5.74e-07	0.01568	TRIOBP
22	38144618	T	C	intron,NMD	0.745	5.74e-07	0.01568	TRIOBP
22	38144618	T	C	intron	0.745	5.74e-07	0.01568	TRIOBP
22	38146433	C	T	intron	1.77	4.78e-07	0.01096	TRIOBP
22	38146433	C	T	regulatory	1.77	4.78e-07	0.01096	TRIOBP
22	38146433	C	T	intron,NMD	1.77	4.78e-07	0.01096	TRIOBP
22	38146585	T	C	intron,NMD	4.3	4.76e-07	0.01193	TRIOBP
22	38146585	T	C	intron	4.3	4.76e-07	0.01193	TRIOBP
22	38146585	T	C	regulatory	4.3	4.76e-07	0.01193	TRIOBP
22	38151100	T	TG	splice,splice_polypyrimidine_tract,NMD,intron	10.2	7.81e-05	0.2046	TRIOBP
22	38151100	T	TG	splice,splice_polypyrimidine_tract,intron	10.2	7.81e-05	0.2046	TRIOBP
22	38151170	A	G	NMD,3_prime_UTR	11.16	7.81e-05	0.2046	TRIOBP
22	38151170	A	G	synonymous	11.16	7.81e-05	0.2046	TRIOBP
22	38154544	A	G	intron,NMD	3.963	4.1e-07	0.01111	TRIOBP
22	38154544	A	G	intron	3.963	4.1e-07	0.01111	TRIOBP
22	38157691	A	G	intron	1.214	0.0005997	0.1881	TRIOBP
22	38157691	A	G	intron,NMD	1.214	0.0005997	0.1881	TRIOBP
22	38157691	A	G	regulatory	1.214	0.0005997	0.1881	TRIOBP
22	38157805	G	A	intron	1.612	3.6e-07	0.008555	TRIOBP
22	38157805	G	A	intron,NMD	1.612	3.6e-07	0.008555	TRIOBP
22	38157805	G	A	regulatory	1.612	3.6e-07	0.008555	TRIOBP
22	38158741	G	A	intron	6.132	0.0001331	0.2439	TRIOBP
22	38158741	G	A	regulatory	6.132	0.0001331	0.2439	TRIOBP
22	38158741	G	A	intron,NMD	6.132	0.0001331	0.2439	TRIOBP
22	38208364	A	AAG	NA	NA	0.0003346	0.2917	TRIOBP
22	38365289	A	AC	NA	NA	0.0001602	0.1112	SOX10
22	38366237	G	C	downstream	0.112	0.0002748	0.2842	SOX10
22	38400809	A	G	regulatory,intron	0.392	0.0001155	0.177	SOX10
22	38421363	A	G	intron	1.756	0.0001221	0.1331	SOX10
