## Supplemental Table 3 for "Large-scale audiometric phenotyping identifies distinct genes and pathways involved in hearing loss subtypes"

### Sheet: Sheet1
Variants previously reported to be associated with self-reported age-related hearing loss and their association with metabolic and sensory hearing loss in our GWAS. Variants that reach genome-wide significance in our study our highlighted in blue (metabolic) or red (sensory)
Study	Variant	Position (hg19)	P value - original study	P value - metabolic	P value - sensory	mapped gene
Kalra et al	rs34929759	5:73073075:T:C	1.04e-22	4.893e-08	0.005757	ARHGEF28
Kalra et al	rs10948071	6:43280713:C:T	9.94e-19	0.2706	3.794e-05	CRIP3
Kalra et al	rs10901863	10:126812270:C:T	6.91e-17	NA	NA	CTBP2
Kalra et al	rs36062310	22:50988105:G:A	7.94e-16	0.001129	2.374e-12	KLHDC7B
Kalra et al	rs1126809	11:89017961:G:A	4.94e-15	0.02193	0.008728	TYR
Kalra et al	rs67307131	11:118480223:C:T	7.4e-13	0.3541	0.3051	PHLDB1
Kalra et al	rs6902016	6:158505854:C:T	1.04e-12	0.002559	0.1595	SERAC1
Kalra et al	rs6443802	3:182137631:C:A	2.93e-12	0.01698	0.1941	ATP11B
Kalra et al	rs55635402	11:8056913:A:G	1.53e-11	0.005555	0.004517	TUB
Kalra et al	rs1566129	14:52514912:C:T	7.15e-11	0.08615	0.0003092	NID2
Kalra et al	rs132929	22:38487002:G:A	8.04e-11	0.002281	0.003721	SLC16A8
Kalra et al	rs7525101	1:165109131:C:T	1.61e-10	0.04034	0.9335	LOC107985452
Kalra et al	rs13277721	8:141631393:A:G	4.16e-10	0.8751	0.9443	AGO2
Kalra et al	rs9493627	6:133789728:G:A	7.66e-10	0.0003241	0.6855	EYA4
Kalra et al	rs11881070	19:2389140:C:T	3.85e-09	0.3694	0.2573	TMPRSS9
Kalra et al	rs3915060	3:121712980:C:T	5.84e-09	0.61	0.1737	ILDR1
Kalra et al	rs13148153	4:17517558:C:T	7.3e-09	0.6375	0.7029	CLRN2
Kalra et al	rs6968827	7:50802434:A:G	7.46e-09	0.1294	0.6332	GRB10
Kalra et al	rs741475	2:208087139:C:T	7.72e-09	0.5927	0.8312	MYOSLID-AS1,LOC124907971
Kalra et al	rs12938775	17:2574821:A:G	8.1e-09	0.06192	0.004925	CLUH
Kalra et al	rs62033400	16:53811788:A:G	9.5e-09	0.1292	0.02458	RPGRIP1L
Kalra et al	rs78417468	16:55492795:G:A	1.33e-08	0.7358	0.5746	LPCAT2
Kalra et al	rs2941580	2:54862003:G:A	1.53e-08	0.0143	0.278	SPTBN1
Kalra et al	rs117583072	10:73418873:G:A	1.54e-08	0.6196	0.8409	C10orf105
Kalra et al	rs4611552	18:52636091:T:C	1.92e-08	0.2383	0.8047	CCDC68
Kalra et al	rs74544416	8:82657745:A:G	2.25e-08	0.9108	0.5262	ZFAND1
Kalra et al	rs61890355	11:51422105:A:C	2.39e-08	NA	NA	OR4A5
Kalra et al	rs4732339	7:138491839:A:G	2.48e-08	0.09434	0.04028	ATP6V0A4
Kalra et al	rs118174674	18:44137400:C:T	2.76e-08	0.641	0.6913	LOXHD1
Kalra et al	rs835259	10:94782735:T:G	3.78e-08	0.0708	0.2244	CYP26C1
Kalra et al	rs118176061	11:54830428:T:C	3.96e-08	0.1256	0.01948	TRIM48
Wells et al	rs36062310	22:50988105:G:A	1.9e-22	0.001129	2.374e-12	KLHDC7B
Wells et al	rs6453022	5:73076511:C:A	1.7e-21	2.665e-09	0.0004849	ARHGEF28
Wells et al	rs759016271	6:43281486:AGTAGTCCACTTTTCTTCTTTGCCTG:A	6.1e-21	NA	NA	ZNF318
Wells et al	rs6890164	5:72915806:A:G	3.3e-19	0.001179	0.1066	ARHGEF28
Wells et al	rs7951935	11:89030399:G:T	7.8e-17	0.2338	0.01785	TYR
Wells et al	rs35186928	6:32582604:G:A	1.7e-15	NA	NA	HLA-DQA1
Wells et al	rs9493627	6:133789728:G:A	1.4e-13	0.0003241	0.6855	EYA4
Wells et al	rs132929	22:38487002:G:A	2.2e-13	0.002281	0.003721	BAIAP2L2
Wells et al	rs5756795	22:38122122:T:C	5.1e-12	1.398e-06	0.03064	TRIOBP
Wells et al	rs1566129	14:52514912:T:C	1.4e-11	0.08615	0.0003092	NID2
Wells et al	rs35414371	4:17530692:T:A	1.6e-11	0.6739	0.6199	CLRN2
Wells et al	rs4597943	5:73088068:G:T	2.1e-11	4.273e-07	0.02935	ARHGEF28
Wells et al		3:182069497_TA_T	4.1e-11	NA	NA	ATP11B
Wells et al	rs12225399	11:118480285:G:C	8.6e-11	0.3073	0.4939	PHLDB1
Wells et al	rs9677089	2:54794927:A:C	2e-10	0.008098	0.3247	SPTBN1
Wells et al	rs55635402	11:8056913:A:G	2.9e-10	0.005555	0.004517	TUB
Wells et al	rs62033400	16:53811788:A:G	2.9e-10	0.1292	0.02458	FTO
Wells et al	rs9321402	6:133794511:G:A	3e-10	0.0002281	0.5457	EYA4
Wells et al	rs13277721	8:141631393:G:A	3.3e-10	0.8751	0.9443	AGO2
Wells et al	rs62188635	2:208082510:C:T	4.7e-10	0.4433	0.4263	KLF7
Wells et al	rs2236401	6:158504981:C:T	9.3e-10	0.002654	0.1796	SYNJ2
Wells et al	rs4947828	7:50805115:T:G	1e-09	0.1027	0.6462	GRB10
Wells et al	rs6597883	10:126837944:T:C	1e-09	0.01583	0.1935	CTBP2
Wells et al	rs34442808	5:94060669:T:TAA	1.3e-09	NA	NA	MCTP1, SLF1
Wells et al	rs835267	10:94790035:A:G	1.6e-09	0.06193	0.2273	EXOC6
Wells et al	rs4948502	10:63839417:T:C	1.7e-09	0.3627	0.05011	ARID5B
Wells et al	rs1566129	14:52514912:T:C	2.5e-09	0.08615	0.0003092	NID2
Wells et al	rs10824108	10:75964734:G:T	3e-09	0.6694	0.2233	ADK
Wells et al	rs12027345	1:46239991:G:A	3.6e-09	0.1753	0.0208	MAST2
Wells et al	rs217289	6:84401807:G:A	4.9e-09	0.2419	0.3521	SNAP91
Wells et al	rs13093972	3:114987255:A:G	5.5e-09	0.2193	0.4429	ZBTB20
Wells et al	rs62015206	15:52374075:C:T	7.7e-09	0.7479	0.1928	MAPK6
Wells et al	rs10475169	5:2555514:A:C	9.37e-09	0.9081	0.4632	IRX2
Wells et al	rs3915060	3:121712980:C:T	9.7e-09	0.61	0.1737	ILDR1
Wells et al	rs17671352	17:7127718:T:C	1.43e-08	0.1472	0.102	ACADVL
Wells et al	rs7525101	1:165109131:C:T	1.5e-08	0.04034	0.9335	LMX1A
Wells et al	rs12938775	17:2574821:G:A	1.6e-08	0.06192	0.004925	PAFAH1B1
Wells et al	rs76837345	8:82668818:A:G	1.9e-08	0.7804	0.4522	CHMP4C
Wells et al	rs9366417	6:21889866:G:A	2.1e-08	0.4042	0.2478	SOX4
Wells et al	rs3890736	8:21532239:G:A	2.2e-08	0.7633	0.502	GFRA2
Wells et al	rs143282422	10:73377112:G:A	2.4e-08	NA	NA	CDH23
Wells et al	rs10901863	10:73377112:G:A	2.6e-08	NA	NA	CTBP2
Wells et al	rs7823971	8:72471728:C:A	2.7e-08	0.0648	0.753	RP11-1102P16.1
Wells et al	rs9691831	7:138498348:A:G	3.1e-08	0.0917	0.04938	TMEM213
Wells et al	rs141403654	11:47715487:A:T	3.5e-08	0.7562	0.6862	AGBL2
Wells et al	rs4611552	18:52636091:T:C	3.6e-08	0.2383	0.8047	CCDC68
Wells et al	rs12552	13:53625781:A:G	4.8e-08	0.6428	0.7225	OLFM4
Wells et al	rs10927035	1:243703982:C:T	4.9e-08	0.6236	0.7459	AKT3
Trpchevska et al	rs12980998	19:4217510:T:A	1.02E−07	0.02135	0.8995	ANKRD24
Trpchevska et al	rs7764856	6:32680640:T:A	1.10E−10	0.238	0.05461	HLA-DQA2
Trpchevska et al	rs1097215	10:94787804:G:A	1.11E−08	0.05699	0.2126	EXOC6
Trpchevska et al	rs4413512	5:73077349:G:A	1.28E−25	7.498e-09	0.003	ARHGEF28
Trpchevska et al	rs1981809	5:72920029:C:T	1.36E−20	0.0009	0.1641	ARHGEF28
Trpchevska et al	rs1566128	14:52514981:G:A	1.42E−14	0.09203	0.0003287	NID2
Trpchevska et al	rs132931	22:38487526:G:A	1.59E−14	0.002499	0.00341	BAIAP2L2
Trpchevska et al	rs13171669	5:148601243:G:A	1.61E−11	0.07561	0.8107	ABLIM3
Trpchevska et al	rs323693	5:2562593:C:T	1.91E−12	0.967	0.564	IRX2
Trpchevska et al	rs11238325	7:50853151:C:T	1.97E−11	0.2696	0.6383	GRB10
Trpchevska et al	rs11643684	16:55490167:G:T	2.26E−09	0.9213	0.6282	MMP2
Trpchevska et al	rs6545432	2:54817683:G:A	2.36E−13	0.002	0.1546	SPTBN1
Trpchevska et al	rs7939493	11:8073610:T:A	2.47E−14	0.007961	0.004992	TUB
Trpchevska et al	rs141403654	11:47715487:T:A	2.52E−08	0.7562	0.6862	AGBL2
Trpchevska et al	rs35887622	13:20763620:G:A	2.59E−08	0.2379	0.002123	GJB2
Trpchevska et al	rs13148153	4:17517558:C:T	2.64E−12	0.6375	0.7029	CLRN2
Trpchevska et al	rs150903480	8:91376248:G:A	2.70E−08	0.362	0.1735	LINC00534
Trpchevska et al	rs143796236	17:79495969:C:T	2.73E−10	NA	NA	FSCN2
Trpchevska et al	rs115596275	6:32420218:G:C	2.73E−12	0.0003	0.9376	HLA-DRA
Trpchevska et al	rs2393729	10:63837016:C:T	3.07E−10	0.2675	0.02843	ARID5B
Trpchevska et al	rs4132250	15:89229000:G:C	3.18E−11	1.122e-05	0.02978	ISG20
Trpchevska et al	rs566673	11:66401373:G:T	3.41E−08	0.7264	0.3525	RBM14-RBM4
Trpchevska et al	rs72622585	3:181992315:C:T	3.41E−13	0.0003	0.156	ATP11B
Trpchevska et al	rs9517282	13:99059183:C:A	3.54E−08	NA	NA	FARP1
Trpchevska et al	rs5756795	22:38122122:C:T	3.65E−17	1.398e-06	0.0306	TRIOBP
Trpchevska et al	rs13337678	16:56379937:C:T	3.72E−08	0.905	0.8306	GNAO1
Trpchevska et al	rs72963168	11:88943035:C:T	3.73E−19	0.09315	0.05726	TYR
Trpchevska et al	rs4660885	1:46243756:G:A	3.74E−12	0.3639	0.02825	MAST2
Trpchevska et al	rs3915060	3:121712980:C:T	3.96E−09	0.61	0.1737	ILDR1
Trpchevska et al	rs741475	2:208087139:C:T	4.02E−10	0.5927	0.8312	KLF7
Trpchevska et al	rs36062310	22:50988105:G:A	4.25E−32	0.001129	2.374e-12	KLHDC7B
Trpchevska et al	rs2296508	6:158497717:C:T	4.34E−10	0.002726	0.1429	SYNJ2
Trpchevska et al	rs62033400	16:53811788:G:A	4.52E−08	0.1292	0.02458	FTO
Trpchevska et al	rs67307131	11:118480223:C:T	4.62E−15	0.3541	0.3051	PHLDB1
Trpchevska et al	rs222835	17:7134129:G:A	4.81E−10	0.4035	0.6617	DVL2
Trpchevska et al	rs920701	13:76417101:C:T	5.06E−11	0.1164	0.2339	LMO7
Trpchevska et al	rs11881070	19:2389140:C:T	5.72E−09	0.3694	0.2573	TMPRSS9
Trpchevska et al	rs4732339	7:138491839:G:A	6.10E−10	0.09434	0.04028	TMEM213
Trpchevska et al	rs143282422	10:73377112:G:A	6.27E−12	NA	NA	CDH23
Trpchevska et al	rs4714678	6:43342591:G:A	7.20E−20	0.4137	0.0003	ZNF318
Trpchevska et al	rs7313797b	12:109896165:C:T	7.38E−12	0.03438	0.2943	KCTD10
Trpchevska et al	rs13268718	8:141687200:G:T	7.47E−09	0.3484	0.8007	PTK2
Trpchevska et al	rs61734651	20:61451332:C:T	8.16E−09	0.6704	0.6659	COL9A3
Trpchevska et al	rs147893329	11:57735006:G:C	8.17E−09	NA	NA	OR9Q1
Trpchevska et al	rs7525101	1:165109131:C:T	8.64E−11	0.04034	0.9335	LMX1A
Trpchevska et al	rs11152089	18:52625943:C:T	9.24E−10	0.2392	0.8639	CCDC68
Trpchevska et al	rs10901863	10:126812270:C:T	9.30E−23	NA	NA	CTBP2
Trpchevska et al	rs9493627	6:133789728:G:A	9.56E−18	0.0003	0.6855	EYA4
